# Exploratory brain-wide analyses predicting binge drinking: A machine learning and targeted causal inference pipeline in two adolescent cohorts

**DOI:** 10.64898/2026.10.18.26365855

**Authors:** Rachel Visontay, Hollie R. Byrne, Emma K. Devine, Matthew Sunderland, Lei Fan, Wei Wen, Maria I. Perica, Susan Tapert, Duncan B. Clark, Kate Nooner, Kamran Afzali, Lindsay M. Squeglia, Louise Mewton

**Affiliations:** The Matilda Centre for Research in Mental Health and Substance Use, The University of Sydney. Sydney, Australia; Centre for Healthy Brain Ageing, UNSW; Department of Psychiatry and Behavioral Sciences, Medical University of South Carolina, Charleston, USA; University of California, San Diego, USA; Department of Psychiatry, University of Pittsburgh, Pittsburgh, PA; Department of Psychology, University of North Carolina Wilmington, Wilmington, NC, 28403, United States; The Research Institute of the McGill University Health Centre Montreal, Canada

**Author notes:** Correspondence to: Dr Rachel Visontay, The Matilda Centre for Research in Mental Health and Substance Use, The University of Sydney, Sydney, 2008, Australia. Joint senior authors (Lindsay M. Squeglia, Louise Mewton).

**Keywords:** neurobiology, MRI, binge drinking, adolescence, machine learning, causal inference

## Abstract

**Background:** A sizeable literature has found that neuroanatomical differences predict alcohol use outcomes in adolescence. However, due possibly to small samples and inconsistent/limited methodologies, it is still unclear which specific morphometric features are most predictive and if they are also *causally* implicated in binge drinking onset.

**Methods:** To differentially predict abstinence from binge drinking by age 16-17, a SuperLearner ensemble algorithm was fit to structural and diffusion MRI features at age 9-10 in the Adolescent Brain and Cognitive Development cohort (ABCD). A separate model was fit using the National Consortium on Alcohol and NeuroDevelopment in Adolescence (NCANDA), in which the MRI predictors were measured later (ages 12-17) but the developmental outcome (binge drinking by age 18) remained similar. The top ten predictors were extracted from each model, and the causal role of these features scrutinised using targeted maximum likelihood estimation (TMLE).

**Results:** Predictive performance in ABCD was poor (AUC=.585) but was stronger in NCANDA (AUC=.695). There was little overlap in predictive feature rankings between the cohorts. TMLE did not reveal a causal effect of the top ten morphological predictors on binge drinking in either cohort.

**Conclusions:** No evidence was found for causal contributions of any discrete macrostructural/microstructural brain feature in late childhood or adolescence to binge drinking. Using more sophisticated metrics of brain structure and function may yield better insights. Adding to previous evidence from youth cohorts, neuroanatomy may have greater predictive value for identifying those at risk of adolescent binge drinking when measured in adolescence, rather than late childhood.
