## Supplementary material for "Exploratory brain-wide analyses predicting binge drinking: A machine learning and targeted causal inference pipeline in two adolescent cohorts": spreadsheet 1

Feature		Mean_Weighted_Importance	SD_Weighted_Importance
std_dmri_dtifa_fiberat_scsrh	DTI Fractional Anisotropy - Superior Corticostriate (right)	0.3794478943176449	0.2088963676026758
std_smri_vol_scs_pallidumlh	Subcortical Volume - Pallidum (left)	0.2926751612332062	0.18231322484133153
std_smri_thick_cdk_parahpalrh	Cortical Thickness - Parahippocampus (right)	0.21744949192612412	0.20248063153356657
std_smri_thick_cdk_cdmdfrrh	Cortical Thickness - Caudal middle frontal lobe (right)	0.21528347384420268	0.21350268156626795
std_smri_vol_cdk_pcrh	Cortical Volume - Precuneus (right)	0.20192482251738478	0.16717280805973445
std_smri_vol_cdk_sutmlh	Cortical Volume - Superior temporal lobe (left)	0.19457527789952492	0.16196108077083934
std_dmri_dtifa_fiberat_uncrh	DTI Fractional Anisotropy - Uncinate Fasciculus (right)	0.18039542343431747	0.11453869872276995
std_smri_thick_cdk_postcnrh	Cortical Thickness - Postcentral gyrus (right)	0.16348979787604392	0.15325383445201035
std_smri_area_cdk_parsopclh	Cortical Surface Area - Pars opercularis (left)	0.1602819273880085	0.1341029929483711
std_smri_thick_cdk_parsopclh	Cortical Thickness - Pars opercularis (left)	0.15991539625740933	0.1639352988338867
std_smri_vol_cdk_periccrh	Cortical Volume - Pericarlcine (right)	0.1593837207083694	0.1284868966662721
std_smri_vol_cdk_sutmrh	Cortical Volume - Superior temporal lobe (right)	0.14962103666444324	0.1501874040566378
std_dmri_dtifa_fiberat_tslfrh	DTI Fractional Anisotropy - Temporal Superior Longitudinal Fasciculus (right)	0.14838502104093468	0.14366941429987704
std_smri_thick_cdk_postcnlh	Cortical Thickness - Postcentral gyrus (left)	0.14727669146574504	0.14298144293315915
std_smri_vol_scs_caudaterh	Subcortical Volume - Caudate (right)	0.14253121600814603	0.17896091189187857
std_smri_area_cdk_lobfrlh	Cortical Surface Area - Lateral orbito-frontal lobe (left)	0.1423464992410363	0.1182919353244492
std_smri_area_cdk_sutmrh	Cortical Surface Area - Superior temporal lobe (right)	0.13943934896771407	0.13595510953000683
std_smri_vol_scs_amygdalalh	Subcortical Volume - Amygdala (left)	0.13865489811390722	0.1525798614268509
std_smri_vol_cdk_pclh	Cortical Volume - Precuneus (left)	0.13072360802671454	0.11703581682922543
std_smri_area_cdk_mobfrrh	Cortical Surface Area - Medial orbito-frontal lobe (right)	0.12986530624347073	0.10022805722789628
std_dmri_dtitd_fiberat_scsrh	DTI Axial Diffusivity - Superior Corticostriate (right)	0.1260964462798565	0.11358293493926094
std_smri_vol_cdk_postcnlh	Cortical Volume - Postcentral gyrus (left)	0.12143688852097852	0.1182887127663667
std_smri_vol_scs_pallidumrh	Subcortical Volume - Pallidum (right)	0.11908389038468155	0.12684785546379726
std_dmri_dtifa_fiberat_fmin	DTI Fractional Anisotropy - Forceps (minor)	0.11576130285072934	0.12363630348016805
std_smri_thick_cdk_ihcatelh	Cortical Thickness - Isthmus cingulate cortex (left)	0.1150194872523734	0.12189175003280446
std_smri_area_cdk_precnlh	Cortical Surface Area - Precentral gyrus (left)	0.11445654601565898	0.1385711421588021
std_smri_area_cdk_postcnlh	Cortical Surface Area - Postcentral gyrus (left)	0.10926038923059679	0.077174243
std_smri_thick_cdk_insulalh	Cortical Thickness - Insula (left)	0.10831563867155647	0.12362414372204028
std_smri_area_cdk_mobfrlh	Cortical Surface Area - Medial orbito-frontal lobe (left)	0.10804826335702176	0.11182281291914063
std_dmri_dtimd_fiberat_cgcrh	DTI Mean Diffusivity - Cingulate Cingulum (right)	0.10536906496626426	0.094274387
std_smri_thick_cdk_rrmdfrrh	Cortical Thickness - Rostral middle frontal lobe (right)	0.10391949502759629	0.11887663532398238
std_smri_vol_cdk_ihcaterh	Cortical Volume - Isthmus cingulate cortex (right)	0.1035892268138551	0.1776910230466862
std_smri_thick_cdk_sufrrh	Cortical Thickness - Superior frontal lobe (right)	0.10318502645535296	0.1176034371333291
std_smri_thick_cdk_ptcatelh	Cortical Thickness - Posterior cingulate cortex (left)	0.10181478878441289	0.11945288737358876
std_dmri_dtitd_fiberat_uncrh	DTI Axial Diffusivity - Uncinate Fasciculus (right)	0.099415612	0.10680935794028074
std_smri_thick_cdk_smlh	Cortical Thickness - Supramarginal (left)	0.099040138	0.096153733
std_smri_vol_scs_hpuslh	Subcortical Volume - Hippocampus (left)	0.098188856	0.12888493615540572
std_dmri_dtitd_fiberat_tslfrh	DTI Axial Diffusivity - Temporal Superior Longitudinal Fasciculus (right)	0.097667362	0.091203024
std_dmri_dtitd_fiberat_ilflh	DTI Axial Diffusivity - Inferior Longitudinal Fasciculus (left)	0.094239255	0.09490376
std_dmri_dtimd_fiberat_cgclh	DTI Mean Diffusivity - Cingulate Cingulum (left)	0.094005847	0.091806336
std_smri_thick_cdk_parsopcrh	Cortical Thickness - Pars opercularis (right)	0.093861928	0.11581721864783491
std_smri_vol_cdk_locclh	Cortical Volume - Lateral occipital lobe (left)	0.093600891	0.096776099
std_dmri_dtimd_fiberat_ilflh	DTI Mean Diffusivity - Inferior Longitudinal Fasciculus (left)	0.092659588	0.091062513
std_smri_thick_cdk_cuneuslh	Cortical Thickness - Cuneus (left)	0.092186548	0.12990116335184204
std_smri_area_cdk_ihcatelh	Cortical Surface Area - Isthmus cingulate cortex (left)	0.091341521	0.10880394259071878
std_dmri_dtitd_fiberat_fmin	DTI Axial Diffusivity - Forceps (minor)	0.088821445	0.090934855
std_smri_area_cdk_parstgrislh	Cortical Surface Area - Pars triangularis (left)	0.088753347	0.10999881275038359
std_dmri_dtifa_fiberat_ilfrh	DTI Fractional Anisotropy - Inferior Longitudinal Fasciculus (right)	0.088320613	0.1462946057460217
std_smri_area_cdk_frpolerh	Cortical Surface Area - Frontal pole (right)	0.087823229	0.1144633558835701
std_smri_thick_cdk_parsobisrh	Cortical Thickness - Para orbitalis (right)	0.087500269	0.12029432763528891
std_smri_thick_cdk_periccrh	Cortical Thickness - Pericarlcine (right)	0.087299586	0.11890583588810819
std_smri_vol_cdk_sufrrh	Cortical Volume - Superior frontal lobe (right)	0.086172949	0.080527192
std_smri_vol_cdk_lobfrlh	Cortical Volume - Lateral orbito-frontal lobe (left)	0.084829449	0.099518032
std_smri_thick_cdk_fusiformlh	Cortical Thickness - Fusiform (left)	0.083813323	0.088036043
std_smri_area_cdk_pclh	Cortical Surface Area - Precuneus (left)	0.081720356	0.12328196944152768
std_dmri_dtifa_fiberat_scslh	DTI Fractional Anisotropy - Superior Corticostriate (left)	0.081534238	0.09192296
std_dmri_dtifa_fiberat_atrrh	DTI Fractional Anisotropy - Anterior Thalamic Radiations (right)	0.081077242	0.098931715
std_smri_area_cdk_trvtmrh	Cortical Surface Area - Transversetemporal (right)	0.080271993	0.10928250011868004
std_dmri_dtimd_fiberat_ifsfclh	DTI Mean Diffusivity - Inferior Frontal Superior Frontal Cortex (left)	0.079164802	0.086277115
std_dmri_dtifa_fiberat_sifcrh	DTI Fractional Anisotropy - Striatal Inferior Frontal Cortex (right)	0.076396662	0.097321092
std_smri_vol_scs_tprh	Subcortical Volume - Thalamus (right)	0.076197032	0.1310816646783046
std_dmri_dtimd_fiberat_sifclh	DTI Mean Diffusivity - Striatal Inferior Frontal Cortex (left)	0.07533976	0.097515419
std_smri_vol_cdk_rracaterh	Cortical Volume - Rostral anterior cingulate cortex (right)	0.074427672	0.13955537994472283
std_smri_vol_cdk_frpolelh	Cortical Volume - Frontal pole (left)	0.074270099	0.096758053
std_dmri_dtifa_fiberat_ifsfclh	DTI Fractional Anisotropy - Inferior Frontal Superior Frontal Cortex (left)	0.073315924	0.124270479
std_smri_thick_cdk_precnlh	Cortical Thickness - Precentral gyrus (left)	0.072532623	0.12282791695840987
std_smri_vol_cdk_suplrh	Cortical Volume - Superior parietal lobe (right)	0.071952776	0.10308824548741884
std_smri_area_cdk_pcrh	Cortical Surface Area - Precuneus (right)	0.071079818	0.10845230111503168
std_smri_thick_cdk_parstgrisrh	Cortical Thickness - Pars triangularis (right)	0.070207192	0.092510615
std_dmri_dtitd_fiberat_ifolh	DTI Axial Diffusivity - Inferior-Fronto-Occipital Fasciculus (left)	0.07008069	0.072522389
std_smri_vol_cdk_loccrh	Cortical Volume - Lateral occipital lobe (right)	0.069929737	0.107302977
std_smri_thick_cdk_tmpolerh	Cortical Thickness - Temporal pole (right)	0.069398439	0.10810923751061283
std_dmri_dtimd_fiberat_fmin	DTI Mean Diffusivity - Forceps (minor)	0.0692181	0.098456908
std_dmri_dtimd_fiberat_cc	DTI Mean Diffusivity - Corpus Callosum	0.068346082	0.086162353
std_dmri_dtitd_fiberat_ifsfclh	DTI Axial Diffusivity - Inferior Frontal Superior Frontal Cortex (left)	0.068098827	0.090770652
std_dmri_dtitd_fiberat_cgcrh	DTI Axial Diffusivity - Cingulate Cingulum (right)	0.067691498	0.08099889
std_smri_area_cdk_ehinallh	Cortical Surface Area - Entorhinal (left)	0.067362309	0.11681590626806478
std_smri_vol_scs_hpusrh	Subcortical Volume - Hippocampus (right)	0.067309482	0.12701428275308857
std_smri_thick_cdk_pclh	Cortical Thickness - Precuneus (left)	0.066338887	0.1036926070522834
std_smri_vol_cdk_tmpolelh	Cortical Volume - Temporal pole (left)	0.066100394	0.076327073
std_smri_vol_cdk_tmpolerh	Cortical Volume - Temporal pole (right)	0.065937805	0.11878319140864389
std_smri_vol_cdk_postcnrh	Cortical Volume - Postcentral gyrus (right)	0.065759326	0.1412140443808494
std_dmri_dtifa_fiberat_ilflh	DTI Fractional Anisotropy - Inferior Longitudinal Fasciculus (left)	0.064776222	0.083032349
std_dmri_dtifa_fiberat_cgcrh	DTI Fractional Anisotropy - Cingulate Cingulum (right)	0.063821838	0.091554603
std_smri_thick_cdk_sutmlh	Cortical Thickness - Superior temporal lobe (left)	0.063652118	0.10553920737587025
std_dmri_dtitd_fiberat_cgclh	DTI Axial Diffusivity - Cingulate Cingulum (left)	0.063249067	0.079321132
std_smri_vol_cdk_precnrh	Cortical Volume - Precentral gyrus (right)	0.062364143995505564	0.1595462903675493
std_dmri_dtimd_fiberat_sifcrh	DTI Mean Diffusivity - Striatal Inferior Frontal Cortex (right)	0.062297053	0.11863097172139431
std_smri_area_cdk_sufrrh	Cortical Surface Area - Superior frontal lobe (right)	0.062230922	0.085385655
std_smri_vol_cdk_linguallh	Cortical Volume - Lingual lobe (left)	0.062158657	0.08512825
std_smri_thick_cdk_pericclh	Cortical Thickness - Pericarlcine (left)	0.062104582592723265	0.12505676
std_smri_vol_cdk_parsopcrh	Cortical Volume - Pars opercularis (right)	0.061942094	0.12684306420686836
std_smri_area_cdk_parsopcrh	Cortical Surface Area - Pars opercularis (right)	0.061793997	0.10411400984933591
std_smri_area_cdk_ihcaterh	Cortical Surface Area - Isthmus cingulate cortex (right)	0.061638682	0.12342984596146851
std_smri_area_cdk_parsobislh	Cortical Surface Area - Para orbitalis (left)	0.061511892	0.081761326
std_smri_area_cdk_lobfrrh	Cortical Surface Area - Lateral orbito-frontal lobe (right)	0.061378040588980054	0.095213606
std_smri_thick_cdk_linguallh	Cortical Thickness - Lingual lobe (left)	0.061237127	0.097818521
std_smri_thick_cdk_insularh	Cortical Thickness - Insula (right)	0.060425303	0.096526464
std_smri_area_cdk_linguallh	Cortical Surface Area - Lingual lobe (left)	0.060256865066123114	0.10366350045601834
std_smri_vol_cdk_ehinalrh	Cortical Volume - Entorhinal (right)	0.060216579	0.12976842635816066
std_dmri_dtitd_fiberat_sifclh	DTI Axial Diffusivity - Striatal Inferior Frontal Cortex (left)	0.059931845368380934	0.088845582
std_smri_thick_cdk_frpolerh	Cortical Thickness - Frontal pole (right)	0.059573984	0.12668178346849987
std_smri_vol_cdk_ihcatelh	Cortical Volume - Isthmus cingulate cortex (left)	0.058396977967767785	0.094492617
std_dmri_dtimd_fiberat_cstrh	DTI Mean Diffusivity - Corticospinal/Pyramidal (right)	0.058017597	0.081002672
std_smri_area_cdk_frpolelh	Cortical Surface Area - Frontal pole (left)	0.057618838	0.10416125468981309
std_dmri_dtifa_fiberat_fxrh	DTI Fractional Anisotropy - Fornix (right)	0.057336942	0.1238141506928738
std_smri_thick_cdk_cdmdfrlh	Cortical Thickness - Caudal middle frontal lobe (left)	0.057178825556035304	0.1161411584378254
std_smri_area_cdk_ifpllh	Cortical Surface Area - Inferior parietal lobe (left)	0.057146367	0.13370921092569418
std_dmri_dtimd_fiberat_cghlh	DTI Mean Diffusivity - Parahippocampal Cingulum (left)	0.056937008	0.095305484
std_smri_area_cdk_parstgrisrh	Cortical Surface Area - Pars triangularis (right)	0.056805486	0.11107382627578721
std_smri_vol_cdk_ifplrh	Cortical Volume - Inferior parietal lobe (right)	0.056622793792504726	0.080145276
std_dmri_dtimd_fiberat_uncrh	DTI Mean Diffusivity - Uncinate Fasciculus (right)	0.056455217	0.096873467
std_smri_area_cdk_suplrh	Cortical Surface Area - Superior parietal lobe (right)	0.056369509	0.10906634042499316
std_smri_vol_cdk_mobfrrh	Cortical Volume - Medial orbito-frontal lobe (right)	0.056083498	0.1080861933365647
std_dmri_dtimd_fiberat_tslflh	DTI Mean Diffusivity - Temporal Superior Longitudinal Fasciculus (left)	0.055852695	0.070935701
std_dmri_dtifa_fiberat_cstrh	DTI Fractional Anisotropy - Corticospinal/Pyramidal (right)	0.05548385	0.089637643
std_dmri_dtifa_fiberat_ifsfcrh	DTI Fractional Anisotropy - Inferior Frontal Superior Frontal Cortex (right)	0.054826437	0.074442947
std_dmri_dtifa_fiberat_fxlh	DTI Fractional Anisotropy - Fornix (left)	0.054618178	0.11055136546168173
std_smri_area_cdk_cdmdfrrh	Cortical Surface Area - Caudal middle frontal lobe (right)	0.054403115	0.08333022
std_smri_thick_cdk_suplrh	Cortical Thickness - Superior parietal lobe (right)	0.053992139	0.10573895805737996
std_smri_vol_scs_aal	Subcortical Volume - Nucleus accumbens (left)	0.052931668214098955	0.10249997792834525
std_smri_thick_cdk_paracnrh	Cortical Thickness - Paracentral gyrus (right)	0.052900136	0.10203861341062596
std_smri_area_cdk_parahpalrh	Cortical Surface Area - Parahippocampus (right)	0.052877062	0.11836820984789811
std_dmri_dtitd_fiberat_ilfrh	DTI Axial Diffusivity - Inferior Longitudinal Fasciculus (right)	0.052845355	0.085721213
std_smri_area_cdk_loccrh	Cortical Surface Area - Lateral occipital lobe (right)	0.052716519	0.093164894
std_dmri_dtitd_fiberat_fxrh	DTI Axial Diffusivity - Fornix (right)	0.052641187	0.091357632
std_dmri_dtimd_fiberat_ilfrh	DTI Mean Diffusivity - Inferior Longitudinal Fasciculus (right)	0.052187625	0.08806084
std_smri_area_cdk_sutmlh	Cortical Surface Area - Superior temporal lobe (left)	0.052109944312758824	0.11647607241815187
std_dmri_dtitd_fiberat_cghlh	DTI Axial Diffusivity - Parahippocampal Cingulum (left)	0.051661803	0.066619742
std_smri_thick_cdk_ehinallh	Cortical Thickness - Entorhinal (left)	0.051065308	0.12252640464205207
std_smri_thick_cdk_ifpllh	Cortical Thickness - Inferior parietal lobe (left)	0.050715718	0.094399266
std_dmri_dtitd_fiberat_cc	DTI Axial Diffusivity - Corpus Callosum	0.050210484	0.076630958
std_dmri_dtimd_fiberat_slflh	DTI Mean Diffusivity - Superior Longitudinal Fasciculus (left)	0.050190584431137546	0.082502278
std_dmri_dtimd_fiberat_ifolh	DTI Mean Diffusivity - Inferior-Fronto-Occipital Fasciculus (left)	0.050023630938236335	0.087277241
std_dmri_dtitd_fiberat_fmaj	DTI Axial Diffusivity - Forceps (major)	0.049426979	0.1061343551771447
std_smri_vol_cdk_parsobislh	Cortical Volume - Para orbitalis (left)	0.049373037358626755	0.12699910808289597
std_smri_area_cdk_tmpolelh	Cortical Surface Area - Temporal pole (left)	0.049366415	0.089067194
std_dmri_dtimd_fiberat_scslh	DTI Mean Diffusivity - Superior Corticostriate (left)	0.048966208	0.084295291
std_smri_vol_cdk_mdtmrh	Cortical Volume - Middle temporal lobe (right)	0.048786057	0.10591692591981798
std_smri_thick_cdk_sutmrh	Cortical Thickness - Superior temporal lobe (right)	0.048700339	0.083163044
std_dmri_dtifa_fiberat_fmaj	DTI Fractional Anisotropy - Forceps (major)	0.04829552	0.089629794
std_smri_vol_cdk_supllh	Cortical Volume - Superior parietal lobe (left)	0.047938793	0.11902292416523037
std_dmri_dtitd_fiberat_iforh	DTI Axial Diffusivity - Inferior-Fronto-Occipital Fasciculus (right)	0.047778401795993956	0.092500881
std_smri_area_cdk_periccrh	Cortical Surface Area - Pericarlcine (right)	0.04769102	0.083924291
std_dmri_dtimd_fiberat_fmaj	DTI Mean Diffusivity - Forceps (major)	0.047452499	0.059844653234108765
std_smri_vol_scs_caudatelh	Subcortical Volume - Caudate (left)	0.047162069151613535	0.13262097577826898
std_smri_area_cdk_precnrh	Cortical Surface Area - Precentral gyrus (right)	0.047000852396801344	0.14971937741630617
std_dmri_dtimd_fiberat_iforh	DTI Mean Diffusivity - Inferior-Fronto-Occipital Fasciculus (right)	0.046472341	0.065874655
std_smri_vol_cdk_cdacaterh	Cortical Volume - Caudate anterior cingulate cortex (right)	0.045982645	0.10327250143228767
std_smri_area_cdk_cuneusrh	Cortical Surface Area - Cuneus (right)	0.045874732847952855	0.082661359
std_dmri_dtifa_fiberat_cgclh	DTI Fractional Anisotropy - Cingulate Cingulum (left)	0.044786046	0.078271355
std_smri_area_cdk_lingualrh	Cortical Surface Area - Lingual lobe (right)	0.044745945218082624	0.083955603
std_smri_vol_cdk_insularh	Cortical Volume - Insula (right)	0.044609287	0.10152762419595464
std_smri_vol_cdk_precnlh	Cortical Volume - Precentral gyrus (left)	0.044421016	0.078291734
std_dmri_dtitd_fiberat_cstlh	DTI Axial Diffusivity - Corticospinal/Pyramidal (left)	0.044272449	0.081330874
std_dmri_dtitd_fiberat_sifcrh	DTI Axial Diffusivity - Striatal Inferior Frontal Cortex (right)	0.044131436	0.098988466
std_smri_thick_cdk_locclh	Cortical Thickness - Lateral occipital lobe (left)	0.04363427	0.090231651
std_smri_vol_cdk_smlh	Cortical Volume - Supramarginal (left)	0.042984819882327815	0.11577074301111266
std_smri_thick_cdk_ifplrh	Cortical Thickness - Inferior parietal lobe (right)	0.042805119	0.086734084
std_smri_area_cdk_rracatelh	Cortical Surface Area - Rostral anterior cingulate cortex (left)	0.042514721426556094	0.10584551147510081
std_smri_vol_cdk_parstgrislh	Cortical Volume - Pars triangularis (left)	0.042338937379647515	0.082172797
std_smri_vol_cdk_mobfrlh	Cortical Volume - Medial orbito-frontal lobe (left)	0.042279999	0.1099372767639961
std_dmri_dtimd_fiberat_ifsfcrh	DTI Mean Diffusivity - Inferior Frontal Superior Frontal Cortex (right)	0.041079525	0.068335931
std_smri_area_cdk_tmpolerh	Cortical Surface Area - Temporal pole (right)	0.040661259	0.1084527487362474
std_dmri_dtifa_fiberat_sifclh	DTI Fractional Anisotropy - Striatal Inferior Frontal Cortex (left)	0.040596026802596975	0.093835697
std_smri_thick_cdk_parsobislh	Cortical Thickness - Para orbitalis (left)	0.040337714	0.17492940199928192
std_dmri_dtitd_fiberat_fxlh	DTI Axial Diffusivity - Fornix (left)	0.040257157358126655	0.098075249
std_dmri_dtifa_fiberat_iforh	DTI Fractional Anisotropy - Inferior-Fronto-Occipital Fasciculus (right)	0.039201097525225624	0.086410151
std_dmri_dtifa_fiberat_slfrh	DTI Fractional Anisotropy - Superior Longitudinal Fasciculus (right)	0.038945873197203794	0.076438251
std_smri_vol_cdk_ifpllh	Cortical Volume - Inferior parietal lobe (left)	0.038939807	0.10986359758956747
std_smri_vol_scs_putamenlh	Subcortical Volume - Putamen (left)	0.038681905	0.098292726
std_dmri_dtimd_fiberat_atrrh	DTI Mean Diffusivity - Anterior Thalamic Radiations (right)	0.038572242	0.073097026
std_smri_vol_scs_aar	Subcortical Volume - Nucleus accumbens (right)	0.038396257588798346	0.11410406944283459
std_smri_thick_cdk_pcrh	Cortical Thickness - Precuneus (right)	0.038192849	0.10507484216941622
std_smri_vol_cdk_insulalh	Cortical Volume - Insula (left)	0.038043223	0.10342538770670812
std_dmri_dtifa_fiberat_cstlh	DTI Fractional Anisotropy - Corticospinal/Pyramidal (left)	0.038029621	0.07320987
std_dmri_dtimd_fiberat_slfrh	DTI Mean Diffusivity - Superior Longitudinal Fasciculus (right)	0.037450511	0.071107547
std_smri_area_cdk_locclh	Cortical Surface Area - Lateral occipital lobe (left)	0.037196044	0.10139537048654672
std_dmri_dtitd_fiberat_tslflh	DTI Axial Diffusivity - Temporal Superior Longitudinal Fasciculus (left)	0.037031555	0.091561067
std_dmri_dtifa_fiberat_ifolh	DTI Fractional Anisotropy - Inferior-Fronto-Occipital Fasciculus (left)	0.036948274	0.070999337
std_smri_area_cdk_supllh	Cortical Surface Area - Superior parietal lobe (left)	0.036931892	0.12662001594560224
std_smri_area_cdk_rracaterh	Cortical Surface Area - Rostral anterior cingulate cortex (right)	0.036871586	0.10911381790988302
std_smri_area_cdk_iftmlh	Cortical Surface Area - Inferior temporal lobe (left)	0.036477697	0.087332087
std_dmri_dtifa_fiberat_cghlh	DTI Fractional Anisotropy - Parahippocampal Cingulum (left)	0.03638046	0.094585488
std_smri_area_cdk_ifplrh	Cortical Surface Area - Inferior parietal lobe (right)	0.036242167	0.091822011
std_dmri_dtimd_fiberat_unclh	DTI Mean Diffusivity - Uncinate Fasciculus (left)	0.036034921	0.070051191
std_smri_vol_cdk_cdmdfrrh	Cortical Volume - Caudal middle frontal lobe (right)	0.035971935499418226	0.11590926585521075
std_smri_vol_cdk_smrh	Cortical Volume - Supramarginal (right)	0.035809617	0.068891089
std_dmri_dtimd_fiberat_cstlh	DTI Mean Diffusivity - Corticospinal/Pyramidal (left)	0.035489917	0.079369125
std_smri_thick_cdk_sufrlh	Cortical Thickness - Superior frontal lobe (left)	0.035383555	0.077074393
std_smri_vol_cdk_cuneusrh	Cortical Volume - Cuneus (right)	0.035242854	0.097163826
std_dmri_dtitd_fiberat_slflh	DTI Axial Diffusivity - Superior Longitudinal Fasciculus (left)	0.035149737827360916	0.084469439
std_dmri_dtifa_fiberat_cghrh	DTI Fractional Anisotropy - Parahippocampal Cingulum (right)	0.034863904	0.10753624467909811
std_smri_area_cdk_mdtmrh	Cortical Surface Area - Middle temporal lobe (right)	0.033695377	0.094195997
std_dmri_dtitd_fiberat_cstrh	DTI Axial Diffusivity - Corticospinal/Pyramidal (right)	0.033657278	0.071657816
std_smri_area_cdk_fusiformrh	Cortical Surface Area - Fusiform (right)	0.033395135768227883	0.10899475664579228
std_dmri_dtitd_fiberat_ifsfcrh	DTI Axial Diffusivity - Inferior Frontal Superior Frontal Cortex (right)	0.032490865	0.072673327
std_dmri_dtimd_fiberat_tslfrh	DTI Mean Diffusivity - Temporal Superior Longitudinal Fasciculus (right)	0.032332071	0.060092930910879847
std_dmri_dtimd_fiberat_fxrh	DTI Mean Diffusivity - Fornix (right)	0.032279638210505876	0.082111949
std_smri_thick_cdk_smrh	Cortical Thickness - Supramarginal (right)	0.031853859	0.12793532567302215
std_smri_area_cdk_iftmrh	Cortical Surface Area - Inferior temporal lobe (right)	0.031685436992733004	0.085742116
std_dmri_dtitd_fiberat_atrrh	DTI Axial Diffusivity - Anterior Thalamic Radiations (right)	0.031403092008733875	0.079619537
std_dmri_dtifa_fiberat_cc	DTI Fractional Anisotropy - Corpus Callosum	0.031239745105807605	0.062480556
std_smri_thick_cdk_fusiformrh	Cortical Thickness - Fusiform (right)	0.030448288734530125	0.088387648
std_dmri_dtitd_fiberat_scslh	DTI Axial Diffusivity - Superior Corticostriate (left)	0.030192616669007605	0.066833636
std_smri_thick_cdk_parahpallh	Cortical Thickness - Parahippocampus (left)	0.030162256	0.10403048445027943
std_smri_area_cdk_parsobisrh	Cortical Surface Area - Para orbitalis (right)	0.029083144	0.088940376
std_smri_thick_cdk_cdacaterh	Cortical Thickness - Caudate anterior cingulate cortex (right)	0.028940549794322312	0.1122382478965219
std_smri_area_cdk_trvtmlh	Cortical Surface Area - Transversetemporal (left)	0.028818066	0.071355575
std_dmri_dtimd_fiberat_pslflh	DTI Mean Diffusivity - Parietal Superior Longitudinal Fasciculus (left)	0.028365106	0.071435244
std_smri_vol_cdk_frpolerh	Cortical Volume - Frontal pole (right)	0.02824434	0.10413432334930871
std_smri_vol_cdk_fusiformrh	Cortical Volume - Fusiform (right)	0.028088384395593777	0.094122964
std_smri_area_cdk_cdacatelh	Cortical Surface Area - Caudate anterior cingulate cortex (left)	0.027808258131877733	0.09946551
std_smri_vol_cdk_sufrlh	Cortical Volume - Superior frontal lobe (left)	0.027594447762792868	0.10183864228675354
std_dmri_dtimd_fiberat_atrlh	DTI Mean Diffusivity - Anterior Thalamic Radiations (left)	0.027234199374609375	0.092502173
std_smri_thick_cdk_ehinalrh	Cortical Thickness - Entorhinal (right)	0.026955593	0.096351018
std_smri_thick_cdk_iftmlh	Cortical Thickness - Inferior temporal lobe (left)	0.026655651194986873	0.095871338
std_smri_vol_cdk_lingualrh	Cortical Volume - Lingual lobe (right)	0.026564890049912252	0.08267193
std_smri_thick_cdk_tmpolelh	Cortical Thickness - Temporal pole (left)	0.026078401417660126	0.090340652
std_smri_vol_cdk_trvtmrh	Cortical Volume - Transversetemporal (right)	0.026004935	0.11892606807952638
std_smri_vol_cdk_paracnlh	Cortical Volume - Paracentral gyrus (left)	0.025971329	0.10863475549217994
std_dmri_dtimd_fiberat_fxlh	DTI Mean Diffusivity - Fornix (left)	0.025551394774487254	0.091973469
std_smri_thick_cdk_mdtmlh	Cortical Thickness - Middle temporal lobe (left)	0.025508143	0.10210230926454242
std_smri_thick_cdk_cdacatelh	Cortical Thickness - Caudate anterior cingulate cortex (left)	0.025414467371639996	0.1136330484542369
std_smri_thick_cdk_cuneusrh	Cortical Thickness - Cuneus (right)	0.025311861699557892	0.1079183841874686
std_smri_area_cdk_ehinalrh	Cortical Surface Area - Entorhinal (right)	0.024952528786081243	0.12745607829481875
std_smri_vol_cdk_ehinallh	Cortical Volume - Entorhinal (left)	0.024420951378203812	0.12152352181301256
std_smri_area_cdk_sufrlh	Cortical Surface Area - Superior frontal lobe (left)	0.024379735735148563	0.11961746104538802
std_dmri_dtitd_fiberat_unclh	DTI Axial Diffusivity - Uncinate Fasciculus (left)	0.023857725013861006	0.061984973
std_smri_vol_cdk_lobfrrh	Cortical Volume - Lateral orbito-frontal lobe (right)	0.023081171710566076	0.09753913
std_dmri_dtitd_fiberat_atrlh	DTI Axial Diffusivity - Anterior Thalamic Radiations (left)	0.023039473961698618	0.10113122912153256
std_smri_thick_cdk_lobfrrh	Cortical Thickness - Lateral orbito-frontal lobe (right)	0.02294281	0.089575177
std_smri_vol_cdk_parstgrisrh	Cortical Volume - Pars triangularis (right)	0.022873189302350473	0.13400467823838216
std_smri_thick_cdk_banksstslh	Cortical Thickness - Banks of superior temporal sulcus (left)	0.022692899351591075	0.10052072246409335
std_smri_thick_cdk_mobfrrh	Cortical Thickness - Medial orbito-frontal lobe (right)	0.022668118536008572	0.1115207645344156
std_dmri_dtimd_fiberat_cghrh	DTI Mean Diffusivity - Parahippocampal Cingulum (right)	0.02266632	0.099062003
std_dmri_dtitd_fiberat_slfrh	DTI Axial Diffusivity - Superior Longitudinal Fasciculus (right)	0.022444372113707676	0.067835288
std_smri_thick_cdk_ihcaterh	Cortical Thickness - Isthmus cingulate cortex (right)	0.02216143	0.1125582361178201
std_dmri_dtitd_fiberat_pslfrh	DTI Axial Diffusivity - Parietal Superior Longitudinal Fasciculus (right)	0.022128946750688605	0.067222975
std_smri_vol_cdk_pericclh	Cortical Volume - Pericarlcine (left)	0.022055337810634446	0.091803805
std_smri_area_cdk_cdacaterh	Cortical Surface Area - Caudate anterior cingulate cortex (right)	0.021735397278765712	0.087765958
std_smri_thick_cdk_parstgrislh	Cortical Thickness - Pars triangularis (left)	0.021542994072063563	0.1030166452206561
std_smri_thick_cdk_mdtmrh	Cortical Thickness - Middle temporal lobe (right)	0.021463378	0.079426033
std_smri_vol_cdk_ptcatelh	Cortical Volume - Posterior cingulate cortex (left)	0.021429253087400936	0.097849945
std_dmri_dtifa_fiberat_pslfrh	DTI Fractional Anisotropy - Parietal Superior Longitudinal Fasciculus (right)	0.020699795	0.068419569
std_smri_area_cdk_pericclh	Cortical Surface Area - Pericarlcine (left)	0.02032213	0.088696022
std_smri_thick_cdk_lobfrlh	Cortical Thickness - Lateral orbito-frontal lobe (left)	0.020229978	0.08303436
std_dmri_dtifa_fiberat_slflh	DTI Fractional Anisotropy - Superior Longitudinal Fasciculus (left)	0.020076937909311955	0.082011978
std_smri_vol_scs_tplh	Subcortical Volume - Thalamus (left)	0.020027497	0.096479433
std_smri_area_cdk_banksstsrh	Cortical Surface Area - Banks of superior temporal sulcus (right)	0.019573428	0.11826713229241707
std_smri_vol_cdk_parsopclh	Cortical Volume - Pars opercularis (left)	0.019536721313773268	0.11521220558064094
std_smri_area_cdk_insularh	Cortical Surface Area - Insula (right)	0.018613288	0.1118158169718166
std_dmri_dtimd_fiberat_scsrh	DTI Mean Diffusivity - Superior Corticostriate (right)	0.018567164032877857	0.075399812
std_dmri_dtimd_fiberat_pslfrh	DTI Mean Diffusivity - Parietal Superior Longitudinal Fasciculus (right)	0.018287193995957976	0.084489914
std_smri_thick_cdk_trvtmrh	Cortical Thickness - Transversetemporal (right)	0.018260039155151224	0.093262657
std_dmri_dtitd_fiberat_pslflh	DTI Axial Diffusivity - Parietal Superior Longitudinal Fasciculus (left)	0.018194236932835887	0.078714813
std_smri_thick_cdk_supllh	Cortical Thickness - Superior parietal lobe (left)	0.016901374	0.081501945
std_smri_thick_cdk_frpolelh	Cortical Thickness - Frontal pole (left)	0.015746265	0.095212408
std_smri_vol_cdk_iftmrh	Cortical Volume - Inferior temporal lobe (right)	0.01559949	0.089259767
std_smri_area_cdk_smrh	Cortical Surface Area - Supramarginal (right)	0.015308034154545277	0.064761142
std_smri_area_cdk_insulalh	Cortical Surface Area - Insula (left)	0.014947242	0.099066993
std_smri_vol_cdk_rrmdfrrh	Cortical Volume - Rostral middle frontal lobe (right)	0.014467977021272444	0.15079561243269915
std_smri_area_cdk_paracnrh	Cortical Surface Area - Paracentral gyrus (right)	0.014391184982520101	0.070000557
std_smri_vol_scs_amygdalarh	Subcortical Volume - Amygdala (right)	0.014342402231875065	0.084799886
std_smri_vol_cdk_cdacatelh	Cortical Volume - Caudate anterior cingulate cortex (left)	0.0133666	0.10200695993097912
std_smri_area_cdk_parahpallh	Cortical Surface Area - Parahippocampus (left)	0.012858902221228199	0.11154778206990537
std_smri_vol_scs_putamenrh	Subcortical Volume - Putamen (right)	0.012597526464711973	0.087144038
std_smri_vol_cdk_mdtmlh	Cortical Volume - Middle temporal lobe (left)	0.012324485962912551	0.1297637352999313
std_smri_area_cdk_ptcatelh	Cortical Surface Area - Posterior cingulate cortex (left)	0.012150713288703496	0.12255569040737288
std_smri_area_cdk_rrmdfrlh	Cortical Surface Area - Rostral middle frontal lobe (left)	0.011911461819409679	0.086205854
std_smri_vol_cdk_fusiformlh	Cortical Volume - Fusiform (left)	0.010933560530741971	0.097224671
std_smri_thick_cdk_ptcaterh	Cortical Thickness - Posterior cingulate cortex (right)	0.010791884904628462	0.12288362153009945
std_smri_vol_cdk_cdmdfrlh	Cortical Volume - Caudal middle frontal lobe (left)	0.009890798	0.083430901
std_dmri_dtifa_fiberat_atrlh	DTI Fractional Anisotropy - Anterior Thalamic Radiations (left)	0.009554013	0.12375695655595817
std_dmri_dtitd_fiberat_cghrh	DTI Axial Diffusivity - Parahippocampal Cingulum (right)	0.00830364	0.084795077
std_smri_thick_cdk_precnrh	Cortical Thickness - Precentral gyrus (right)	0.008266923	0.079198864
std_smri_vol_cdk_parahpallh	Cortical Volume - Parahippocampus (left)	0.008145179	0.11643145047124442
std_dmri_dtifa_fiberat_tslflh	DTI Fractional Anisotropy - Temporal Superior Longitudinal Fasciculus (left)	0.008131154	0.084900852
std_smri_area_cdk_smlh	Cortical Surface Area - Supramarginal (left)	0.007863366	0.11137309547812548
std_smri_vol_cdk_rracatelh	Cortical Volume - Rostral anterior cingulate cortex (left)	0.006174558	0.1035900539273337
std_smri_area_cdk_paracnlh	Cortical Surface Area - Paracentral gyrus (left)	0.006165229	0.093481266
std_smri_vol_cdk_cuneuslh	Cortical Volume - Cuneus (left)	0.00578651	0.11269274592323367
std_smri_area_cdk_postcnrh	Cortical Surface Area - Postcentral gyrus (right)	0.004597193	0.12073574727253886
std_smri_vol_cdk_banksstsrh	Cortical Volume - Banks of superior temporal sulcus (right)	0.004457574	0.10003144460174553
std_smri_vol_cdk_rrmdfrlh	Cortical Volume - Rostral middle frontal lobe (left)	0.004022797	0.10530434081831702
std_dmri_dtifa_fiberat_pslflh	DTI Fractional Anisotropy - Parietal Superior Longitudinal Fasciculus (left)	0.003426263	0.11019620220428701
std_smri_vol_cdk_paracnrh	Cortical Volume - Paracentral gyrus (right)	0.003305335	0.081469023
std_dmri_dtifa_fiberat_unclh	DTI Fractional Anisotropy - Uncinate Fasciculus (left)	0.002007049	0.069582348
std_smri_thick_cdk_lingualrh	Cortical Thickness - Lingual lobe (right)	8.776556788879015e-4	0.099069489
std_smri_thick_cdk_rracatelh	Cortical Thickness - Rostral anterior cingulate cortex (left)	8.408995065036774e-4	0.11679598294330261
std_smri_thick_cdk_iftmrh	Cortical Thickness - Inferior temporal lobe (right)	1.2165477988390523e-4	0.14712106137767506
std_smri_area_cdk_fusiformlh	Cortical Surface Area - Fusiform (left)	1.6337207243922635e-5	0.095626433
std_smri_thick_cdk_paracnlh	Cortical Thickness - Paracentral gyrus (left)	-6.80E-04	0.10226172297789736
std_smri_vol_cdk_parsobisrh	Cortical Volume - Para orbitalis (right)	-6.84E-04	0.092069613
std_smri_area_cdk_cuneuslh	Cortical Surface Area - Cuneus (left)	-0.001206258	0.11640131656164654
std_smri_vol_cdk_parahpalrh	Cortical Volume - Parahippocampus (right)	-0.00171873	0.11963474845430282
std_smri_thick_cdk_banksstsrh	Cortical Thickness - Banks of superior temporal sulcus (right)	-0.002163148	0.11471674599553602
std_smri_thick_cdk_rracaterh	Cortical Thickness - Rostral anterior cingulate cortex (right)	-0.004446145	0.12359651269572491
std_smri_thick_cdk_loccrh	Cortical Thickness - Lateral occipital lobe (right)	-0.004593708	0.090956966
std_smri_thick_cdk_trvtmlh	Cortical Thickness - Transversetemporal (left)	-0.005877336	0.11293240925455461
std_smri_area_cdk_ptcaterh	Cortical Surface Area - Posterior cingulate cortex (right)	-0.006731346	0.089216832
std_smri_area_cdk_rrmdfrrh	Cortical Surface Area - Rostral middle frontal lobe (right)	-0.008434275	0.096844146
std_smri_area_cdk_cdmdfrlh	Cortical Surface Area - Caudal middle frontal lobe (left)	-0.008622264	0.10806444689288264
std_smri_vol_cdk_trvtmlh	Cortical Volume - Transversetemporal (left)	-0.009016885	0.12127439263314428
std_smri_area_cdk_mdtmlh	Cortical Surface Area - Middle temporal lobe (left)	-0.010076253	0.10294979337186581
std_smri_thick_cdk_rrmdfrlh	Cortical Thickness - Rostral middle frontal lobe (left)	-0.012662069	0.088749938
std_smri_vol_cdk_iftmlh	Cortical Volume - Inferior temporal lobe (left)	-0.01412861	0.074993247
std_smri_vol_cdk_ptcaterh	Cortical Volume - Posterior cingulate cortex (right)	-0.015264048	0.090890966
std_smri_thick_cdk_mobfrlh	Cortical Thickness - Medial orbito-frontal lobe (left)	-0.018650016	0.12756615212191427
std_smri_vol_cdk_banksstslh	Cortical Volume - Banks of superior temporal sulcus (left)	-0.025273704	0.065465366
std_smri_area_cdk_banksstslh	Cortical Surface Area - Banks of superior temporal sulcus (left)	-0.031285886	0.079023535
