## Supplementary material for "Exploratory brain-wide analyses predicting binge drinking: A machine learning and targeted causal inference pipeline in two adolescent cohorts": spreadsheet 2

Feature	Mean_Weighted_Importance	SD_Weighted_Importance
std_smri_area_cdk_ihcatelh	0.41391228085907755	0.2286229045883254
std_smri_vol_scs_putamenrh	0.32222830560912397	0.20791179599176116
std_smri_vol_scs_caudatelh	0.2806966814566576	0.1722071902828918
std_smri_vol_cdk_lobfrrh	0.2144937365446103	0.18167077600896672
std_smri_thick_cdk_parahpallh	0.21163352451711612	0.15561446982875254
std_smri_area_cdk_precnrh	0.18537711014650474	0.18969310189434835
std_smri_vol_scs_tplh	0.16183090029628913	0.17162372942662527
std_smri_vol_scs_putamenlh	0.16116973525759445	0.15752437185183552
std_smri_vol_scs_hpuslh	0.14988464651273126	0.16859107166138648
std_smri_vol_cdk_cdmdfrlh	0.14799481116254462	0.11920656591868
std_smri_vol_scs_hpusrh	0.14405172947399847	0.1430376181333401
std_smri_area_cdk_sutmlh	0.13136531500768536	0.1575932247342493
std_smri_vol_scs_tprh	0.12807533474152608	0.1579914277759347
std_smri_area_cdk_frpolelh	0.12722908779007658	0.11899448814367287
std_smri_vol_cdk_smlh	0.12678101480294682	0.11577698354606351
std_smri_area_cdk_fusiformlh	0.113544507645277	0.12905436414012125
std_GenuCorpus_fa	0.10874800999490299	0.15973604653522652
std_smri_thick_cdk_mdtmlh	0.10674494722424736	0.0927655529310302
std_smri_vol_cdk_insulalh	0.10595607515336228	0.12839642649715857
std_smri_vol_scs_amygdalarh	0.09923257479414689	0.10161650495987319
std_smri_thick_cdk_ihcatelh	0.08750712063795517	0.11602366203564893
std_AntIntCap_rd	0.08181932329859865	0.09638964877108781
std_smri_vol_scs_pallidumrh	0.07780353215077941	0.10872790871321834
std_smri_vol_cdk_pclh	0.07601653096596543	0.12354066629115965
std_smri_vol_cdk_insularh	0.07512818786898028	0.09608343837407078
std_smri_area_cdk_cdmdfrlh	0.07465264856207997	0.08032211602420936
std_PosThalamRad_rd	0.07306053007034115	0.10174164477766098
std_smri_vol_cdk_ihcatelh	0.07284524793500918	0.11861811962167935
std_smri_area_cdk_lobfrrh	0.07102558130030247	0.12987226822295228
std_smri_vol_cdk_precnrh	0.06890332839468777	0.1278828703714089
std_smri_area_cdk_ifplrh	0.060706731329884786	0.14884640342665398
std_smri_vol_cdk_loccrh	0.0586712382567474	0.08931224190957895
std_smri_area_cdk_precnlh	0.05708251373682572	0.08263169834024162
std_PosThalamRad_fa	0.055503913592630745	0.07048901959850286
std_smri_vol_cdk_fusiformlh	0.05511189755255604	0.09377179378773175
std_smri_vol_cdk_pericclh	0.05443652693920497	0.0673954511329201
std_smri_area_cdk_pclh	0.05416620370119621	0.09922541821386924
std_smri_vol_cdk_mobfrrh	0.05113259636441079	0.08064274378503329
std_smri_thick_cdk_insularh	0.05067383980957083	0.07195899847663281
std_smri_area_cdk_periccrh	0.05021014769716142	0.0912533338731507
std_smri_vol_cdk_mdtmrh	0.0494690318991333	0.0848980541460692
std_smri_thick_cdk_frpolerh	0.04842954487131893	0.07539296138760544
std_smri_vol_cdk_linguallh	0.04571058646179396	0.07006169982350556
std_smri_vol_cdk_rrmdfrlh	0.045386484659650964	0.06784536486087887
std_smri_area_cdk_ifpllh	0.045126176567432286	0.08827175187534005
std_GenuCorpus_rd	0.043353347814361426	0.06018313655491182
std_smri_area_cdk_trvtmrh	0.04307573042962669	0.07423226085947755
std_PontineCros_md	0.04264907061119918	0.08032240090033699
std_smri_area_cdk_postcnlh	0.040694080496658645	0.07257319309182893
std_smri_vol_scs_amygdalalh	0.04025278433731932	0.06115750325186608
std_smri_thick_cdk_fusiformlh	0.0400442447437644	0.06888164380460161
std_smri_thick_cdk_periccrh	0.039710639398975484	0.07069670009287257
std_MidCblmPed_fa	0.03954420249251987	0.06326961835727372
std_smri_area_cdk_paracnlh	0.03822924412546721	0.09088322611556077
std_PosIntCap_rd	0.0381297330715394	0.07395273742124345
std_SupCoronaRad_md	0.03779706502314121	0.07440513695993697
std_smri_area_cdk_loccrh	0.03514501371061717	0.08511070812819428
std_smri_vol_cdk_periccrh	0.034822630686867154	0.06310581379942058
std_smri_vol_cdk_parahpallh	0.034617984831109117	0.07098434653508975
std_CingInf_md	0.03385848339733913	0.07364523577451039
std_smri_thick_cdk_lingualrh	0.033721306628294395	0.06544754662718248
std_InfCblmPed_md	0.03355092833823323	0.04667116752702846
std_Tapetum_fa	0.03295709574444496	0.06945592288754193
std_StriaTerminali_md	0.03284298839452269	0.07108499806669218
std_smri_vol_cdk_parstgrisrh	0.03272195226129046	0.07205397129343204
std_smri_area_cdk_sufrrh	0.032389738528250375	0.07280417095037087
std_smri_area_cdk_frpolerh	0.03164644078366496	0.06863248508331048
std_PosThalamRad_md	0.0313824198252348	0.057122584821473456
std_smri_vol_cdk_fusiformrh	0.031232727393932267	0.0687873536472424
std_smri_thick_cdk_mobfrlh	0.029677655903548796	0.046871244330670664
std_smri_area_cdk_smlh	0.029659851302303794	0.08247226945364047
std_smri_vol_cdk_ehinallh	0.029469134042196914	0.08384096989743164
std_smri_vol_cdk_sutmlh	0.02930610816213336	0.07159356605485731
std_BodyCorpus_md	0.02869907630497017	0.07018664042501482
std_smri_vol_cdk_postcnlh	0.028476342950087837	0.07034385095872021
std_smri_vol_cdk_sufrlh	0.02843220375263653	0.06502800368389709
std_smri_area_cdk_ehinalrh	0.02821276921855651	0.07098522370008366
std_smri_thick_cdk_insulalh	0.028092019092771342	0.08190446752159156
std_RetroIntCap_rd	0.028053880191663064	0.06761871701734685
std_UncinateFac_fa	0.0273950594978165	0.068045096680546
std_SupFrntOccFasc_rd	0.027377065105343597	0.07439117317421719
std_smri_vol_cdk_cdmdfrrh	0.026995916286990815	0.0622628132102946
std_smri_vol_cdk_sutmrh	0.026684039253145917	0.07140761441932673
std_smri_thick_cdk_trvtmlh	0.025769892492354805	0.08086707606644218
std_smri_vol_cdk_trvtmlh	0.025351251854496548	0.0658739362923536
std_smri_vol_cdk_locclh	0.02527725171652847	0.07031487219713169
std_smri_vol_cdk_banksstslh	0.02518262441567592	0.08259655972510617
std_smri_thick_cdk_cuneusrh	0.024527589492360675	0.051921866737117725
std_smri_thick_cdk_pclh	0.024167470818536454	0.06785719368118957
std_smri_area_cdk_ehinallh	0.02297689817013599	0.07952707491169332
std_smri_thick_cdk_sufrrh	0.02287763547386706	0.06551960364575084
std_smri_vol_cdk_iftmlh	0.022787181238444067	0.08350248615180013
std_smri_area_cdk_linguallh	0.02276966694698901	0.07018580606934043
std_smri_vol_cdk_parsobislh	0.02157907733306857	0.060930878950298806
std_smri_vol_cdk_precnlh	0.02142152698266654	0.07442142155182614
std_smri_vol_cdk_sufrrh	0.02137814981017773	0.05409441657291509
std_smri_thick_cdk_frpolelh	0.021344251510366574	0.08082402529205007
std_smri_area_cdk_lingualrh	0.021295664271565602	0.07376697639048484
std_smri_vol_cdk_lingualrh	0.021234401582791964	0.0563376478061786
std_smri_area_cdk_cdmdfrrh	0.021186440971018308	0.06973915922391927
std_smri_area_cdk_iftmlh	0.020646505429599404	0.0741603206111842
std_smri_thick_cdk_cuneuslh	0.02010417474230429	0.050455134244230315
std_SplnCorpus_rd	0.020001643083704734	0.07483884539920806
std_smri_thick_cdk_mobfrrh	0.019772276392499236	0.06520921758470202
std_smri_vol_cdk_postcnrh	0.01976922316436796	0.05385554067826311
std_CingInf_rd	0.019454684877385813	0.05168284597053927
std_smri_vol_cdk_mdtmlh	0.01905586359732619	0.07312664976492309
std_smri_vol_cdk_paracnlh	0.018517058287739536	0.05911042683706808
std_smri_vol_cdk_ifplrh	0.0182647731443854	0.06097975583889745
std_smri_vol_cdk_supllh	0.018198497763609166	0.054637189565830316
std_BodyCorpus_rd	0.017893882625188193	0.0569639401472197
std_smri_vol_cdk_ptcaterh	0.017822157105457478	0.04852896709727767
std_CingAntMid_fa	0.01778490684517869	0.06182593759950789
std_smri_area_cdk_mdtmrh	0.01759586352839814	0.07896714287327473
std_smri_area_cdk_rrmdfrlh	0.017522250953311662	0.06066564385194538
std_CerebralPed_md	0.016798764801738864	0.07280986083709871
std_CerebralPed_fa	0.01679346914261517	0.06208269707754252
std_MidCblmPed_rd	0.016731703206030728	0.05651125804148311
std_SupLongFasc_md	0.01648215689603726	0.042175047448375066
std_smri_vol_cdk_cuneusrh	0.01621982995770853	0.05513013945640876
std_SupCblmPed_fa	0.015756746928968456	0.07680519957795016
std_smri_thick_cdk_iftmrh	0.015127876871668838	0.04553555067219796
std_smri_area_cdk_sufrlh	0.014708069049671318	0.0453888950117081
std_smri_thick_cdk_pericclh	0.014464460121690321	0.05593846161026275
std_SupFrntOccFasc_fa	0.014445547447929134	0.06372818363242318
std_smri_vol_cdk_rracaterh	0.014247766762514824	0.0660954122128297
std_smri_area_cdk_pericclh	0.014187653050723822	0.04700101796486799
std_smri_area_cdk_parstgrislh	0.014160285221236909	0.05946854610567946
std_SagStratum_fa	0.014138965843353826	0.06865711640805881
std_smri_vol_cdk_suplrh	0.013926999230351197	0.06275547805882176
std_smri_area_cdk_parsobislh	0.013911595849406714	0.0624562081561137
std_smri_vol_scs_pallidumlh	0.013891513680943598	0.07471411433978213
std_SplnCorpus_md	0.013782425995310483	0.061964319019141484
std_CerebralPed_rd	0.013737189381896324	0.05468728141073783
std_smri_area_cdk_trvtmlh	0.013225344552711911	0.07217866735594168
std_smri_thick_cdk_pcrh	0.012757339456078624	0.042512180614648766
std_smri_area_cdk_supllh	0.012675204120544719	0.07257917221121653
std_smri_area_cdk_mobfrrh	0.012583585745376562	0.07749333792396491
std_smri_area_cdk_parsopcrh	0.012486345174133044	0.05002094754929595
std_BodyCorpus_fa	0.012123721731517191	0.05423937649902251
std_Fornix_md	0.011996509467224034	0.05584302067355372
std_smri_area_cdk_pcrh	0.01195232008443261	0.06399043831547822
std_smri_thick_cdk_banksstslh	0.011793310748362613	0.058101367687068084
std_smri_area_cdk_ihcaterh	0.011101869738377566	0.06424728821373489
std_smri_thick_cdk_paracnlh	0.010958826689265844	0.06329578025981392
std_CortspnlTrct_fa	0.010890653495484414	0.04749342469254437
std_AntIntCap_fa	0.010850134523291024	0.06605102789009006
std_smri_vol_cdk_banksstsrh	0.010837495293506078	0.0531208289628077
std_SupCoronaRad_rd	0.010725725575728777	0.05788728359817306
std_smri_vol_cdk_frpolerh	0.010411267019725085	0.05699595034890379
std_smri_area_cdk_paracnrh	0.010404547910114916	0.07133116417413832
std_smri_area_cdk_rrmdfrrh	0.01037074485198217	0.05340923494306153
std_smri_vol_cdk_ehinalrh	0.010243752064920637	0.06978387729901193
std_StriaTerminali_rd	0.010200785528828657	0.0438767111578009
std_smri_area_cdk_banksstsrh	0.010142990418548804	0.0917389684707288
std_PontineCros_rd	0.00996554733134864	0.04662476180313355
std_smri_area_cdk_sutmrh	0.009904063147049428	0.06023716163224707
std_AntCoronaRad_md	0.009719853740861688	0.07341050037912342
std_smri_vol_cdk_frpolelh	0.009592131200672182	0.06836174842384406
std_CortspnlTrct_md	0.00956073460699734	0.05238768950793334
std_GenuCorpus_md	0.009531982357995714	0.047289770337676965
std_smri_area_cdk_parstgrisrh	0.009321989795158993	0.06298827642141919
std_smri_vol_cdk_ihcaterh	0.009280222008775346	0.05055369049013599
std_smri_thick_cdk_fusiformrh	0.009259103978863592	0.0553288232041112
std_smri_thick_cdk_ptcaterh	0.009057726411787002	0.059879602763582694
std_smri_vol_cdk_cuneuslh	0.009007480210739069	0.0610196895674208
std_UncinateFac_rd	0.008932831366347174	0.057004484687822675
std_SagStratum_rd	0.008807753802548234	0.04310672895355901
std_smri_thick_cdk_rracatelh	0.00875733849614342	0.07272779006994594
std_PosCoronaRad_fa	0.008672885964662976	0.05919478526188185
std_UncinateFac_md	0.008510183408351779	0.04314170781277884
std_smri_thick_cdk_precnrh	0.008387194514859291	0.045745224452073775
std_smri_vol_cdk_trvtmrh	0.00822672859187984	0.055092716061285234
std_smri_area_cdk_mobfrlh	0.00822132326376557	0.0515152009987253
std_smri_vol_cdk_iftmrh	0.008140767036394497	0.05363199634557198
std_smri_area_cdk_parsopclh	0.008061323213523035	0.05177797472485961
std_smri_thick_cdk_ifplrh	0.007889677239525618	0.06177177708957688
std_smri_area_cdk_parsobisrh	0.00777373936674011	0.04442282695318071
std_smri_area_cdk_mdtmlh	0.007463255909920638	0.05223075762797034
std_smri_area_cdk_insulalh	0.007343073360962938	0.05283521013919607
std_smri_vol_scs_aar	0.007295866062961953	0.0448021680417867
std_smri_thick_cdk_ptcatelh	0.007225217282334451	0.0598218717691225
std_smri_area_cdk_cuneuslh	0.007123395256809035	0.06215956229380818
std_SupFrntOccFasc_md	0.007065679254910931	0.0701950057623193
std_smri_thick_cdk_tmpolelh	0.006938752981644599	0.049541469983815416
std_smri_thick_cdk_paracnrh	0.006793758206801851	0.046321644248618524
std_smri_thick_cdk_sufrlh	0.006718795066679571	0.05958410689038289
std_smri_thick_cdk_parstgrisrh	0.006706594044731314	0.059570571296447494
std_smri_area_cdk_insularh	0.0066602511446460745	0.05352959828171827
std_smri_area_cdk_cuneusrh	0.006597797827346398	0.03502442021034222
std_smri_area_cdk_banksstslh	0.006585125066390765	0.07164921891038391
std_smri_thick_cdk_linguallh	0.006436450989728972	0.05499185080047817
std_smri_vol_cdk_parsopcrh	0.0062646037090167495	0.06085180376861306
std_SupLongFasc_fa	0.006153130147307998	0.050123774088551155
std_smri_vol_cdk_lobfrlh	0.006003197892886234	0.0454895453146386
std_smri_vol_cdk_smrh	0.005975937661637249	0.05451577808891869
std_PontineCros_fa	0.005629806106532796	0.053367009857541704
std_smri_thick_cdk_loccrh	0.005244264788788553	0.049448998681793414
std_AntIntCap_md	0.005075553198889808	0.06106651872961607
std_smri_thick_cdk_parsobislh	0.005015084850724865	0.06760091592211796
std_smri_thick_cdk_postcnlh	0.004828370361473755	0.04137088564313261
std_smri_thick_cdk_suplrh	0.004507636369682284	0.06443441243524181
std_CortspnlTrct_rd	0.004496045325116285	0.061815883415449704
std_smri_thick_cdk_smrh	0.004482145449132707	0.05161828691944888
std_SupLongFasc_rd	0.004419492270513764	0.042439534927762514
std_smri_vol_cdk_mobfrlh	0.00441196078579214	0.04365014462675822
std_smri_thick_cdk_banksstsrh	0.004325995086431972	0.04609047813993067
std_smri_thick_cdk_cdacaterh	0.004131461328267811	0.07730232255588984
std_InfCblmPed_rd	0.004122877381025981	0.04314150629183612
std_PosCoronaRad_md	0.003886271039013715	0.0443171914145903
std_PosCoronaRad_rd	0.0038756279986411203	0.0536860355109064
std_smri_thick_cdk_ihcaterh	0.003833101017609937	0.051246856559356
std_StriaTerminali_fa	0.003543539638323281	0.037427639890379116
std_smri_thick_cdk_parstgrislh	0.003423965142835859	0.05504322383873258
std_AntCoronaRad_rd	0.003329705475175698	0.03558222178598516
std_smri_thick_cdk_precnlh	0.0030844483144362427	0.048608049485252235
std_smri_area_cdk_fusiformrh	0.0030650705497110983	0.06245259408691214
std_smri_vol_cdk_tmpolelh	0.0029319323480922078	0.053856457802073016
std_smri_area_cdk_iftmrh	0.002686179472882801	0.04382703598902713
std_smri_area_cdk_suplrh	0.002151096898223612	0.050991169313372046
std_smri_thick_cdk_parsopclh	0.0020872812437726395	0.03849132232053236
std_PosIntCap_md	0.002018244637421969	0.04992888292955494
std_CingAntMid_rd	0.0019662693831579594	0.04756350285326408
std_smri_vol_cdk_parahpalrh	0.0019415343768800198	0.05236093165793093
std_smri_thick_cdk_ehinallh	0.0018912006191237657	0.0439338891753599
std_smri_thick_cdk_mdtmrh	0.001767031694082243	0.07008763635176098
std_smri_thick_cdk_locclh	0.0017345845319598333	0.05581232723566021
std_Tapetum_rd	0.0017306718138088047	0.056293359084015504
std_smri_thick_cdk_parahpalrh	0.0016150976673766438	0.08076861872243138
std_PosIntCap_fa	0.001610943523495216	0.059749855563813875
std_smri_thick_cdk_postcnrh	0.0015520767395926893	0.0472266918057226
std_smri_vol_cdk_paracnrh	0.0015293289289636403	0.07086227178218328
std_smri_area_cdk_smrh	0.0014638766462770668	0.05527257324505839
std_smri_vol_scs_caudaterh	0.0014353350038775903	0.06201298625738689
std_smri_area_cdk_parahpalrh	9.943932493826947e-4	0.07402737866790036
std_SplnCorpus_fa	8.699342825525671e-4	0.06746286352107113
std_smri_area_cdk_cdacaterh	8.256129307011495e-4	0.06558057118885954
std_smri_thick_cdk_tmpolerh	6.997230078266414e-4	0.051092097037332404
std_smri_vol_cdk_parstgrislh	6.296688988822607e-4	0.05338436032242002
std_RetroIntCap_fa	5.268216172816793e-4	0.052392376805661126
std_smri_area_cdk_tmpolerh	4.311934654703966e-4	0.04273926357416514
std_smri_thick_cdk_rracaterh	2.698814021970902e-4	0.07907357262993152
std_smri_thick_cdk_cdmdfrlh	6.398915518866589e-5	0.04070200694584691
std_smri_vol_scs_aal	-1.206284974235305e-5	0.06591366085608336
std_MedLemniscus_md	-3.152397126935287e-4	0.04866260447937446
std_smri_thick_cdk_rrmdfrlh	-5.100188152430456e-4	0.04994317530698728
std_smri_thick_cdk_sutmlh	-8.368326459264802e-4	0.06282665767880169
std_smri_thick_cdk_ifpllh	-9.231529276431638e-4	0.05132304182368592
std_smri_thick_cdk_rrmdfrrh	-0.0010064995479905803	0.04004621688940141
std_smri_area_cdk_lobfrlh	-0.0010284609282688883	0.046563858573924116
std_smri_thick_cdk_supllh	-0.0010640340010255444	0.055985838035382776
std_SupCoronaRad_fa	-0.0010881945773410738	0.06549461512801634
std_smri_area_cdk_ptcaterh	-0.0014644943145196018	0.0483763116637674
std_smri_vol_cdk_rrmdfrrh	-0.0015462829645373933	0.05852052948377679
std_MidCblmPed_md	-0.0016520633834256723	0.0449809835528053
std_smri_vol_cdk_ptcatelh	-0.0020696822423240837	0.0449755193605354
std_smri_area_cdk_tmpolelh	-0.0025051256169411978	0.07098453795812411
std_RetroIntCap_md	-0.002662632564701196	0.05491608069831769
std_smri_area_cdk_parahpallh	-0.002996543409799685	0.0653363664760998
std_smri_vol_cdk_parsobisrh	-0.003099510714732126	0.04718738671098402
std_CingAntMid_md	-0.0031904351682864387	0.04913437403122199
std_smri_vol_cdk_tmpolerh	-0.0032394886879684582	0.05220021158077402
std_smri_area_cdk_ptcatelh	-0.003358956869143481	0.055163842417169484
std_InfCblmPed_fa	-0.003448797625029397	0.03901607587162668
std_smri_thick_cdk_smlh	-0.0035026713145323582	0.0592144644299302
std_smri_thick_cdk_parsopcrh	-0.0036628121168540743	0.04559998621372065
std_smri_thick_cdk_iftmlh	-0.003823831535993125	0.062335245622592114
std_MedLemniscus_fa	-0.004337526891093065	0.059719581624691126
std_Tapetum_md	-0.004410503137546343	0.03422913607276433
std_smri_vol_cdk_rracatelh	-0.005096237248057846	0.044188147874115354
std_smri_vol_cdk_parsopclh	-0.005135233253537071	0.046906769981005694
std_smri_thick_cdk_cdacatelh	-0.005171848051602179	0.06631081213921457
std_smri_thick_cdk_sutmrh	-0.005268450814849442	0.05938490975505345
std_smri_vol_cdk_cdacaterh	-0.005360762329224992	0.06792480230562681
std_ExternalCap_md	-0.005735567323112631	0.04043126767424951
std_smri_area_cdk_cdacatelh	-0.006034313053749555	0.059335056542357156
std_smri_area_cdk_locclh	-0.00638306017706956	0.05197925085048675
std_SagStratum_md	-0.006532652890440577	0.03664562210779
std_smri_area_cdk_rracaterh	-0.0068273024196704	0.04782541345266061
std_smri_thick_cdk_parsobisrh	-0.006869684814661748	0.048355090626349906
std_MedLemniscus_rd	-0.007433662373479157	0.04945183876804266
std_SupCblmPed_md	-0.007528085238993216	0.05627139559494573
std_smri_thick_cdk_lobfrrh	-0.0075308910157353675	0.040629286746589596
std_smri_area_cdk_rracatelh	-0.00755259120537012	0.05584047859617081
std_smri_area_cdk_postcnrh	-0.007615958553925581	0.04953978867580681
std_CingInf_fa	-0.008860610180012841	0.051382761970547336
std_AntCoronaRad_fa	-0.00934422735416446	0.07394433361010058
std_Fornix_fa	-0.009596555857667556	0.051649270944728945
std_ExternalCap_rd	-0.009730277698955405	0.04463299587859736
std_smri_thick_cdk_cdmdfrrh	-0.009803954593055353	0.05343535539965572
std_smri_vol_cdk_pcrh	-0.010131129080144064	0.06377481716420463
std_ExternalCap_fa	-0.010174132547045581	0.055657243078032506
std_smri_thick_cdk_ehinalrh	-0.010923195316649694	0.051081251349089224
std_smri_vol_cdk_cdacatelh	-0.011056160757339619	0.06355568359624372
std_smri_thick_cdk_trvtmrh	-0.012226750554718254	0.06259571506515585
std_Fornix_rd	-0.012574644728116185	0.03609060467627456
std_SupCblmPed_rd	-0.013519188009848153	0.04498405831113744
std_smri_vol_cdk_ifpllh	-0.01794404463968725	0.06806486369600065
std_smri_thick_cdk_lobfrlh	-0.018523959228644648	0.06359614212773836
